# Multiple introductions and country-wide spread of DENV-2 genotype II (Cosmopolitan) in Brazil

**DOI:** 10.1101/2023.06.06.23290889

**Authors:** Tiago Gräf, Caroline do Nascimento Ferreira, Gustavo Barbosa de Lima, Raul Emídio de Lima, Lais Ceschini Machado, Tulio de Lima Campos, Michelle Orane Schemberger, Helisson Faoro, Marcelo Henrique Santos Paiva, Matheus Filgueira Bezerra, Valdinete Nascimento, Victor Souza, Fernanda Nascimento, Matilde Mejía, Dejanane Silva, Yasmin Silva de Oliveira, Luciana Gonçalves, Tatyana Costa Amorim Ramos, Daniel Barros de Castro, Ana Ruth Arcanjo, LACEN-AM team, Herton Augusto Pinheiro Dantas, LAFRON-AM team, Mayra Marinho Presibella, LACEN-PR team, Sandra Bianchini Fernandes, LACEN-SC team, Tatiana Schaffer Gregianini, CEVS-RS team, Keilla Maria Paz e Silva, LACEN-PE team, Claudio Tavares Sacchi, IAL team, Ana Cecília Ribeiro Cruz, IEC team, Claudia Nunes Duarte dos Santos, Ana Maria Bispo de Filippis, Richard Steiner Salvato, Gonzalo Bello, Gabriel Luz Wallau, Felipe Naveca

**Author notes:** Lists of authors and their affiliations appear at the Supplementary Consortia List (LACEN-AM team, LAFRON-AM team, LACEN-PR team, LACEN-SC team, CEVS-RS team, LACEN-PE team, IAL team, IEC team).

## Abstract

Dengue virus serotype 2, genotype Cosmopolitan (DENV-2-GII), is one of the most widespread DENV strains globally. In the Americas, DENV-2 epidemics has been dominated by DENV-2 genotype Asian-American (DENV-2-GIII) and the first cases of DENV-2-GII were only described in 2019, in Peru, and in 2021 in Brazil. To gain new information about the circulation of DENV-2-GII in Brazil, we sequenced 237 DENV-2 confirmed cases sampled between March 2021 and March 2023 and revealed that DENV-2-GII is already present in all geographic regions of Brazil. Phylogeographic analysis inferred that DENV-2-GII was introduced at least four times in Brazil, between May 2020 and August 2022, generating multiple clades that spread throughout the country with different success. Despite multiple introductions of DENV-2-GII, analysis of the country-wide laboratory surveillance data showed that the Brazilian dengue epidemic in 2022 was dominated by DENV-1 in most states. We suggest that massive circulation of DENV-2-GIII in previous years in Brazil might have created a population immune barrier for widespread transmission of DENV-2-GII, leading to sustained cryptic circulation and localized outbreaks of this new genotype. In summary, our study stresses the importance of arboviral genomic surveillance to close monitoring and better understand the potential impact of DENV-2-GII in the coming years.
