## Supplementary Consortia List for "Multiple introductions and country-wide spread of DENV-2 genotype II (Cosmopolitan) in Brazil"

### Sheet: Página1
Name	Affiliation	Collaborative Group/Consortium
Sabrina Gonçalves	Laboratório Central de Saúde Pública do Estado de Santa Catarina (LACEN-SC), Florianópolis, Santa Catarina, Brazil	LACEN-SC
Bruna Kellet Coelho	Laboratório Central de Saúde Pública do Estado de Santa Catarina (LACEN-SC), Florianópolis, Santa Catarina, Brazil	LACEN-SC
Sofia Isabel Rotulo Araujo	Laboratório Central de Saúde Pública do Estado de Santa Catarina (LACEN-SC), Florianópolis, Santa Catarina, Brazil	LACEN-SC
Senele Ana de Alcantara Belettini	Laboratório Central de Saúde Pública do Estado de Santa Catarina (LACEN-SC), Florianópolis, Santa Catarina, Brazil	LACEN-SC
Adriano Abbud	Laboratorio Estrategico, Instituto Adolfo Lutz (IAL), Sao Paulo 01246-902, Brazil	IAL
Marlon Benedito Nascimento Santos	Laboratorio Estrategico, Instituto Adolfo Lutz (IAL), Sao Paulo 01246-902, Brazil	IAL
Karoline Rodrigues Campos	Laboratorio Estrategico, Instituto Adolfo Lutz (IAL), Sao Paulo 01246-902, Brazil	IAL
Irina Nastassja Riedger	Laboratório Central de Saúde Pública do Estado do Paraná (LACEN-PR), São José dos Pinhais, Paraná, Brazil	LACEN-PR
Nelson Fernandes Quallio Marques	Laboratório Central de Saúde Pública do Estado do Paraná (LACEN-PR), São José dos Pinhais, Paraná, Brazil	LACEN-PR
Bruno Tardelli Diniz Nunes	Department of Arbovirology and Hemorrhagic Fevers, Evandro Chagas Institute, Health and Environment Surveillance Secretariat, Ministry of Health, Ananindeua 670030-000, Brazil	IEC
Sandro Patroca da Silva	Department of Arbovirology and Hemorrhagic Fevers, Evandro Chagas Institute, Health and Environment Surveillance Secretariat, Ministry of Health, Ananindeua 670030-000, Brazil	IEC
Eliana Vieira Pinto da Silva	Department of Arbovirology and Hemorrhagic Fevers, Evandro Chagas Institute, Health and Environment Surveillance Secretariat, Ministry of Health, Ananindeua 670030-000, Brazil	IEC
Murilo Tavares Amorim	Department of Arbovirology and Hemorrhagic Fevers, Evandro Chagas Institute, Health and Environment Surveillance Secretariat, Ministry of Health, Ananindeua 670030-000, Brazil; Institute of Biological Sciences, Federal University of Pará, Belém 66075-110, PA, Brazil	IEC
Fernanda Letícia Martiny	Laboratório Central de Saúde Pública do Rio Grande do Sul (LACEN-RS), Porto Alegre, Rio Grande do Sul, Brazil	CEVS-RS
Érica Bortoli Möllmann	Laboratório Central de Saúde Pública do Rio Grande do Sul (LACEN-RS), Porto Alegre, Rio Grande do Sul, Brazil	CEVS-RS
Fernanda Godinho	Centro de Desenvolvimento Científico e Tecnológico, Centro Estadual de Vigilância em Saúde, Secretaria Estadual da Saúde do Rio Grande do Sul, Porto Alegre, Rio Grande do Sul, Brazil	CEVS-RS
Regina Bones Barcellos	Centro de Desenvolvimento Científico e Tecnológico, Centro Estadual de Vigilância em Saúde, Secretaria Estadual da Saúde do Rio Grande do Sul, Porto Alegre, Rio Grande do Sul, Brazil	CEVS-RS
Walter André Júnior	Laboratório Central de Saúde Pública do Amazonas (LACEN-AM), Manaus, Amazonas, Brazil	LACEN-AM
Guilherme Alfredo Novelino Araújo	Laboratório Central de Saúde Pública do Amazonas (LACEN-AM), Manaus, Amazonas, Brazil	LACEN-AM
Marcelo Ferreira dos Santos	Laboratório de Fronteira de Tabatinga (LAFRON-AM), Tabatinga, Amazonas, Brazil	LAFRON-AM
Allan Charles Pereira	Laboratório de Fronteira de Tabatinga (LAFRON-AM), Tabatinga, Amazonas, Brazil	LAFRON-AM
Kayser Rogério Oliveira da Silva	Laboratório de Fronteira de Tabatinga (LAFRON-AM), Tabatinga, Amazonas, Brazil	LAFRON-AM
Diego Guerra de Albuquerque Cabral	Laboratório Central de Saúde Pública de Pernambuco (LACEN-PE), Recife, Pernambuco, Brazil	LACEN-PE
Jacilane Bezerra da Silva	Laboratório Central de Saúde Pública de Pernambuco (LACEN-PE), Recife, Pernambuco, Brazil	LACEN-PE
Fernanda Paula de Carvalho	Laboratório Central de Saúde Pública de Pernambuco (LACEN-PE), Recife, Pernambuco, Brazil	LACEN-PE
Thassiany Rebeca Paiva Moura da Silva	Laboratório Central de Saúde Pública de Pernambuco (LACEN-PE), Recife, Pernambuco, Brazil	LACEN-PE
