## Supplementary Table 2 for "Multiple introductions and country-wide spread of DENV-2 genotype II (Cosmopolitan) in Brazil"

### Sheet: Sheet1
Region No.	Pool	Left Primer Name	Left Primer Sequence	Right Primer Name	Right Primer Sequence	Product Length	Trimmed Overlap
1	1	DENV2_1_LEFT	CAGTTGACACGCGGTTTCTCTC	DENV2_1_RIGHT	TTAGGAAACGAAGGAACGCCAC	395	0
2	2	DENV2_2_LEFT	ATGCTGAAACGCGAGAGAAACC	DENV2_2_RIGHT	CATGGCCATGAGGGTACACATG	418	85
3	1	DENV2_3_LEFT	TGGCGTTCCATTTAACCACACG	DENV2_3_RIGHT	CGTTCCTATGGTGTATGCCAGG	444	77
4	2	DENV2_4_LEFT	CATGGATGTCATCAGAAGGGGC	DENV2_4_RIGHT	TCTGTTGTTGTGTTGGTCAGCT	386	68
5	1	DENV2_5_LEFT	TGTGTGACGACGATGGCAAAAA	DENV2_5_RIGHT	CCTTGCCATGYTTTCCTGTGTCA	394	80
6	2	DENV2_6_LEFT	GGCATTGTGACCTGTGCTATGT	DENV2_6_RIGHT	GGGGATTTTTGAAAGTGACCAATGT	398	103
7	1	DENV2_7_LEFT	GCACAGGCAATGGTTCCTAGAC	DENV2_7_RIGHT	AGGGATCTTACATGGAGAACCGT	386	59
8	2	DENV2_8_LEFT	ACAGCTCAAAGGAATGTCATACTCT	DENV2_8_RIGHT	TCCTCCCAGGGATCCAAAATCC	407	84
9	1	DENV2_9_LEFT	ACAGAAAAAGATAGCCCAGTCAACA	DENV2_9_RIGHT	GTCACGACTCCCACCAATACTAG	384	159
10	2	DENV2_10_LEFT	AGTGGGGTCTCATGGACTATGA	DENV2_10_RIGHT	GATCGTTTTCCTGCCTGCATGA	450	67
11	1	DENV2_11_LEFT	CTGATGTGGAAACAAATAACACCAGA	DENV2_11_RIGHT	CATGGACGGCTCTGTTGTCTTT	392	64
12	2	DENV2_12_LEFT	CCCAACACAAACAGAGCTTGGA	DENV2_12_RIGHT	TTTCCACAGTCCTCAGTCACCA	450	112
13	1	DENV2_13_LEFT	ACAGACCAGGCTACCATACACA	DENV2_13_RIGHT	GCATGTTTCGTTCCTACTCGGG	386	67
14	2	DENV2_14_LEFT	CGGACATGGGCAGATTGACAAC	DENV2_14_RIGHT	CCAAGGCTAACGCATCAGTCAG	390	51
15	1	DENV2_15_LEFT	TGCAGCTGGACTACTCTTGAGA	DENV2_15_RIGHT	AAAATGCTCACCATCCCGACTG	445	83
16	2	DENV2_16_LEFT	GCAGAAAGCGGATTGGATACCA	DENV2_16_RIGHT	ATGCTGCTGCCGTGATTGGTAT	459	102
17	1	DENV2_17_LEFT	AATCCTGTCAATAACAATATCAGAAGATGG	DENV2_17_RIGHT	GCTTCCAGCCTCCTCCATATGA	429	93
18	2	DENV2_18_LEFT	AGATCGGAGCCGGAGTTTACAA	DENV2_18_RIGHT	TGTCATCTTCGATCTCTGGATTGTC	442	105
19	1	DENV2_19_LEFT	AGGAAAAGTTGTGGGTCTTTATGGT	DENV2_19_RIGHT	ACTGGTGATAGCAGCCTCATAGT	391	65
20	2	DENV2_20_LEFT	ATACCAAACCCCAGCCATCAGA	DENV2_20_RIGHT	CCTACTGAGTTGTATCACTTTCTTTCCA	440	50
21	1	DENV2_21_LEFT	TGGGTCACGGATTTTAAAGGGAA	DENV2_21_RIGHT	GCTTCTTTCCAGTGTGCACAGT	426	62
22	2	DENV2_22_LEFT	ATGCCAGTGACCCACTCTAGTG	DENV2_22_RIGHT	CCTTTCCCCTTCTTTTGTCCAGA	427	89
23	1	DENV2_23_LEFT	CCTTTGTGGACCTAATGAGAAGAGG	DENV2_23_RIGHT	CGGCAGTTCACTGAGAGCATGA	408	121
24	2	DENV2_24_LEFT	TCCAACTTTCATGACTCAGAAGGC	DENV2_24_RIGHT	GGAAACCCATCTCGTTTGCCAT	429	62
25	1	DENV2_25_LEFT	CCACACTGGATAGCAGCTTCAA	DENV2_25_RIGHT	CCCAAGACCCATTAGCACTGT	384	118
26	2	DENV2_26_LEFT	ACATCCTGGACATAGATCTACGTCC	DENV2_26_RIGHT	AGGTCAATCACTGTTATTCCATCGAC	389	115
27	1	DENV2_27_LEFT	GGATGCTACTCACAAGTCAACCC	DENV2_27_RIGHT	GAAAAGAGAAGTCCAGCTCCGG	426	126
28	2	DENV2_28_LEFT	TGTGGGAAGGAAATCCAGGGAG	DENV2_28_RIGHT	CCCCACAATAGTATGACCAGCC	412	58
29	1	DENV2_29_LEFT	ACTGAGATGGTTCGTCGAGAGA	DENV2_29_RIGHT	GTGGATTCCTCACTAAGGCTCCT	447	50
30	2	DENV2_30_LEFT	AAGCAGGACGAACACTCAGAGT	DENV2_30_RIGHT	CCCACGTTTTGTATGGGTGGTC	442	113
31	1	DENV2_31_LEFT	CGCAACATCGGAATTGAAAGTGA	DENV2_31_RIGHT	CCAAGGCTGCATTGCTTCTCAC	443	78
32	2	DENV2_32_LEFT	GGCAGAGTGGCTTTGGAAAGAA	DENV2_32_RIGHT	CCTTCTCCTTCCACTCCACTCA	403	53
33	1	DENV2_33_LEFT	GCTTGGAGCACGCTTCTTAGAG	DENV2_33_RIGHT	TGGGCTTCCATATTGGTGAAAGT	421	54
34	2	DENV2_34_LEFT	AAAGACCAACACCAAGAGGCAC	DENV2_34_RIGHT	CAGTTCATCTTGGTTTCTGCATGG	462	66
35	1	DENV2_35_LEFT	AGAGGATGGAACGATTGGACACA	DENV2_35_RIGHT	CCACTGGAGTTTTGTCTTCCATCC	401	63
36	2	DENV2_36_LEFT	GAACAACCTGGTCCATACACGC	DENV2_36_RIGHT	GGGGCTCACAGGTAGCATAGTT	435	70
37	1	DENV2_37_LEFT	GAAGAGGAAGAGGCAGGWGTCC	DENV2_37_RIGHT	CTGGAATGATGCTGAGGAGACAG	461	91
