## Supplementary Table 1 for "Multiple introductions and country-wide spread of DENV-2 genotype II (Cosmopolitan) in Brazil"

### Sheet: Página1
GenBank Accession number	Country	State	City	Collection month	Originating Lab	Sequencing Lab
OP941832	Brazil	Amazonas	Atalaia do Norte	2022-10	LAFRON-AM	ViVER - Fiocruz ILMD
OP941833	Brazil	Amazonas	Atalaia do Norte	2022-11	LAFRON-AM	ViVER - Fiocruz ILMD
OP941834	Brazil	Amazonas	Atalaia do Norte	2022-11	LAFRON-AM	ViVER - Fiocruz ILMD
OP941835	Brazil	Amazonas	Atalaia do Norte	2022-11	LAFRON-AM	ViVER - Fiocruz ILMD
OP941836	Brazil	Amazonas	Atalaia do Norte	2022-11	LAFRON-AM	ViVER - Fiocruz ILMD
OP941837	Brazil	Amazonas	Tabatinga	2022-11	LAFRON-AM	ViVER - Fiocruz ILMD
OP941838	Brazil	Amazonas	Tabatinga	2022-11	LAFRON-AM	ViVER - Fiocruz ILMD
OP941839	Brazil	Amazonas	Benjamin Constant	2022-10	LAFRON-AM	ViVER - Fiocruz ILMD
OP941840	Brazil	Amazonas	Benjamin Constant	2022-10	LAFRON-AM	ViVER - Fiocruz ILMD
OP941841	Brazil	Amazonas	Benjamin Constant	2022-10	LAFRON-AM	ViVER - Fiocruz ILMD
OP941842	Brazil	Amazonas	Benjamin Constant	2022-10	LAFRON-AM	ViVER - Fiocruz ILMD
OP941843	Brazil	Amazonas	Benjamin Constant	2022-10	LAFRON-AM	ViVER - Fiocruz ILMD
OP941844	Brazil	Amazonas	São Paulo de Olivença	2022-11	LAFRON-AM	ViVER - Fiocruz ILMD
OR039496	Brazil	Paraná	Pontal do Paraná	2022-03	LACEN-PR	ViroMol - Fiocruz ICC
OR039497	Brazil	Paraná	Pontal do Paraná	2022-03	LACEN-PR	ViroMol - Fiocruz ICC
OR039498	Brazil	Paraná	Pontal do Paraná	2022-03	LACEN-PR	ViroMol - Fiocruz ICC
OR039499	Brazil	Paraná	Pontal do Paraná	2022-03	LACEN-PR	ViroMol - Fiocruz ICC
OR039501	Brazil	Paraná	Pontal do Paraná	2022-04	LACEN-PR	ViroMol - Fiocruz ICC
OR039502	Brazil	Paraná	Pontal do Paraná	2022-04	LACEN-PR	ViroMol - Fiocruz ICC
OR039503	Brazil	Paraná	Pontal do Paraná	2022-04	LACEN-PR	ViroMol - Fiocruz ICC
OR039504	Brazil	Paraná	Pontal do Paraná	2022-04	LACEN-PR	ViroMol - Fiocruz ICC
OR039505	Brazil	Paraná	Pontal do Paraná	2022-04	LACEN-PR	ViroMol - Fiocruz ICC
OR039506	Brazil	Paraná	Pontal do Paraná	2022-04	LACEN-PR	ViroMol - Fiocruz ICC
OR039507	Brazil	Paraná	Sao José dos Pinhais	2022-04	LACEN-PR	ViroMol - Fiocruz ICC
OR039508	Brazil	Paraná	Curitiba	2022-04	LACEN-PR	ViroMol - Fiocruz ICC
OR039509	Brazil	Paraná	Vere	2022-03	LACEN-PR	ViroMol - Fiocruz ICC
OR039510	Brazil	Paraná	Vere	2022-03	LACEN-PR	ViroMol - Fiocruz ICC
OR039511	Brazil	Paraná	Cascavel	2022-04	LACEN-PR	ViroMol - Fiocruz ICC
OR039513	Brazil	Paraná	Toledo	2022-04	LACEN-PR	ViroMol - Fiocruz ICC
OR039514	Brazil	Paraná	Cruzeiro do Iguaçu	2022-04	LACEN-PR	ViroMol - Fiocruz ICC
OR039515	Brazil	Paraná	Pontal do Paraná	2022-04	LACEN-PR	ViroMol - Fiocruz ICC
OR039516	Brazil	Paraná	Londrina	2022-04	LACEN-PR	ViroMol - Fiocruz ICC
OR039517	Brazil	Paraná	Toledo	2022-05	LACEN-PR	ViroMol - Fiocruz ICC
in submission	Brazil	Pernambuco	Ipojuca	2021-07	LACEN-PE	Wallau Lab
in submission	Brazil	Rio Grande do Sul	Sapucaia do Sul	2022-04	LACEN-RS	CEVS - SES-RS
in submission	Brazil	Rio Grande do Sul	Sapucaia do Sul	2022-04	LACEN-RS	CEVS - SES-RS
in submission	Brazil	Rio Grande do Sul	Sapucaia do Sul	2022-04	LACEN-RS	CEVS - SES-RS
in submission	Brazil	Rio Grande do Sul	Sapucaia do Sul	2022-04	LACEN-RS	CEVS - SES-RS
in submission	Brazil	Rio Grande do Sul	Sapucaia do Sul	2022-04	LACEN-RS	CEVS - SES-RS
in submission	Brazil	Rio Grande do Sul	Novo Hamburgo	2022-04	LACEN-RS	CEVS - SES-RS
in submission	Brazil	Rio Grande do Sul	Novo Hamburgo	2022-04	LACEN-RS	CEVS - SES-RS
in submission	Brazil	Rio Grande do Sul	Novo Hamburgo	2022-04	LACEN-RS	CEVS - SES-RS
in submission	Brazil	Rio Grande do Sul	Canoas	2022-04	LACEN-RS	CEVS - SES-RS
in submission	Brazil	Rio Grande do Sul	Sapucaia do Sul	2022-04	LACEN-RS	CEVS - SES-RS
in submission	Brazil	Rio Grande do Sul	Novo Hamburgo	2022-04	LACEN-RS	CEVS - SES-RS
in submission	Brazil	Rio Grande do Sul	Sapucaia do Sul	2022-05	LACEN-RS	CEVS - SES-RS
in submission	Brazil	Rio Grande do Sul	Erechim	2022-03	LACEN-RS	CEVS - SES-RS
OR039500	Brazil	Santa Catarina	Itapema	2022-03	LACEN-PR	ViroMol - Fiocruz ICC
OR039512	Brazil	Santa Catarina	Chapecó	2023-01	LACEN-SC	ViroMol - Fiocruz ICC
OR039518	Brazil	Santa Catarina	São José	2023-03	LACEN-SC	ViroMol - Fiocruz ICC
ON634742	Brazil	São Paulo	Piracicaba	2022-02	NDTV - Instituto Adolfo Lutz	Laboratório Estratégico - Instituto Adolfo Lutz
ON634745	Brazil	São Paulo	Piracicaba	2022-03	NDTV - Instituto Adolfo Lutz	Laboratório Estratégico - Instituto Adolfo Lutz
ON634756	Brazil	São Paulo	Piracicaba	2022-01	NDTV - Instituto Adolfo Lutz	Laboratório Estratégico - Instituto Adolfo Lutz
ON634743	Brazil	São Paulo	São José dos Campos	2022-03	NDTV - Instituto Adolfo Lutz	Laboratório Estratégico - Instituto Adolfo Lutz
ON634750	Brazil	São Paulo	Santa Rosa do Viterbo	2022-03	NDTV - Instituto Adolfo Lutz	Laboratório Estratégico - Instituto Adolfo Lutz
OQ786048	Brazil	São Paulo	Guarulhos	2023-01	NDTV - Instituto Adolfo Lutz	Laboratório Estratégico - Instituto Adolfo Lutz
OQ786047*	Brazil	São Paulo	São Caetano do Sul	2023-01	NDTV - Instituto Adolfo Lutz	Laboratório Estratégico - Instituto Adolfo Lutz
OQ622207	Brazil	São Paulo	Piracicaba	2022-03	NDTV - Instituto Adolfo Lutz	Laboratório Estratégico - Instituto Adolfo Lutz
OQ622206	Brazil	São Paulo	Guapiacu	2022-04	NDTV - Instituto Adolfo Lutz	Laboratório Estratégico - Instituto Adolfo Lutz
ON634755*	Brazil	São Paulo	Piracicaba	2022-03	NDTV - Instituto Adolfo Lutz	Laboratório Estratégico - Instituto Adolfo Lutz
*not included in the phylogeographical analysis due to lack of temporal signal
